# A pilot genome-wide association and gene-level prioritization analysis of ischemic heart disease with co-occurring arterial hypertension in a Kazakh cohort

**DOI:** 10.64898/2026.03.19.26348868

**Authors:** Liliya Skvortsova, Kanagat Yergali, Assel Zhaxylykova, Mamura Begmanova, Almagul Mansharipova

## Abstract

Genome-wide association studies (GWAS) of ischemic heart disease (IHD) remain underrepresented in Central Asian populations. We conducted a pilot GWAS of IHD with co-occurring arterial hypertension in a Kazakh cohort to identify candidate loci for future replication.

The study included 470 Kazakh individuals, comprising of 240 cases and 230 controls, genotyped by the Illumina Infinium Global Screening Array-24 v 3.0. Association testing was performed using logistic regression under an additive genetic model adjusted for age, sex and the first ten principal components. A total of 325 976 autosomal variants passed QC and were tested in the final association analysis. Bonferroni-corrected significance threshold was P < 1.53 × 10^-7^. No variant reached the significance threshold. The strongest SNP association was observed for rs1511924 at chromosome 16 mapped to *ZFHX3* gene (OR = 0.49, 95% CI = 0.37–0.66; P = 1.00 × 10^-6^). As secondary gene level analyses, we performed conventional MAGMA using GWAS derived SNPs p-values and KGWAS-informed MAGMA using KGWAS derived SNPs scores followed by MAGMA genes aggregation. Conventional MAGMA did not identify significant genes above the Bonferroni corrected threshold. KGWAS-informed MAGMA prioritized *TLE1* and *SMCO4* genes above the Bonferroni corrected threshold for the in-sample Kazakh LD reference panel. *CSMD1* gene was prioritized as top ranked but sub-threshold signal for the in-sample Kazakh LD reference panel.

This pilot study did not detect Bonferroni-significant SNP associations for IHD with co-occurring arterial hypertension in the Kazakh cohort but it prioritized candidate gene level signals using downstream conventional and knowledge-graph-informed analyses. The results highlight both the potential and the interpretational limitations of applying knowledge-graph-informed prioritization methods in small underrepresented populations and require replication in larger Central Asian cohorts and further validation.
