## Supplementary Tables S1-S4 for "A pilot genome-wide association and gene-level prioritization analysis of ischemic heart disease with co-occurring arterial hypertension in a Kazakh cohort"

### Sheet: Supplementary Table S1
Supplementary Table 1. Sample and variant quality-control summary.
QC step	Case	Control	Excluded total	Remaining
Initially genotyped	272	237	0	509
Low sample call rate	0	0	0	509
Sex discordance	20	3	23	486
Duplicates/Relatedness	11	1	12	474
PCA outliers	1	3	4	470
Missing age/sex/covariates	0	0	0	470
SNP-level QC of 648 327 variants
After SNP call rate			12196	636131
After MAF filtering (MAF≥0.03)			290491	345640
After HWE filtering in controls (P≥0.000001)			13708	331932
After removal of sex chromosome variants			5956	325976
Autosomal variants after QC			322351	325976
Variants with valid regression statistics			0	325976
Repository-ready variants after allele/N/MAF consistency cheks			309	325667
Unique autosomal variants after duplicate removal			172	325495
Final unique autosomal variants submitted to GWAS Catalog			0	325495

### Sheet: Supplementary Table S2
Supplementary Table 2. Comparative summary of the top conventional MAGMA gene-based association results across LD reference panels.
Gene	Chr	EAS_P	EAS_rank	EUR_P	EUR_rank	SAS_P	SAS_rank	KAZ_P	KAZ_rank	Best_reference	Interpretation
BMAL1	11	0.000338	1	0.000392	1	0.000461	2	0.000312	1	EAS/EUR/SAS/KAZ	Stable top signal across the LD references
SMCO4	11	0.000368	2	0.000481	2	0.000542	3	0.000335	2	EAS/EUR/SAS/KAZ	Stable top signal across the LD references
GSTM3	1	0.000382	4	0.0306	332	0.000297	1	0.000445	3	SAS/KAZ	Reference-sensitive; top signal in SAS/KAZ LD
PRSS58	7	0.00102	5	0.00102	3	0.00102	5	0.00102	4	EUR/KAZ	Reference-sensitive signal
BICD2	9	0.00038	3	0.00181	11	0.00182	11	0.00213	10	EAS	Reference-sensitive signal
HSDL2	9	0.00139	9	0.00216	15	0.000587	4	0.00194	9	SAS	Reference-sensitive signal
KATNBL1	15	0.00112	6	0.00112	4	0.00112	6	0.00112	5	EUR/KAZ	Reference-sensitive signal
OR6T1	11	0.00126	8	0.00126	5	0.00126	7	0.00126	6	EUR	Reference-sensitive signal

### Sheet: Supplementary Table S3
Supplementary Table 3. Top 50 KGWAS SNP signals. The table summarizes the top 50 variants ranked by KGWAS P-value before downstream MAGMA gene-level aggregation. GWAS_P denotes the original SNP level p-values from the logistic regression GWAS. KGWAS_P denotes the KGWAS P-values after the model-based reweighting of the SNP level evidence. The «pred» column represents the KGWAS model prediction sco…
ID	#CHROM	POS	GWAS_P	BETA	SE	OR	MAF	N	ld_score	pred	P_weighted	KGWAS_P
rs11601368	11	93269472	0.000369239	-0.809396	0.227285	0.445127	0.114894	470	121.601	1.75704	1.42947e-05	2.28928e-05
rs12898166	14	92032755	5.08375e-05	-1.34077	0.330911	0.261645	0.0638298	470	108.321	1.05037	5.16631e-05	8.27379e-05
rs77486964	11	13306898	0.000121611	0.775856	0.201896	2.17245	0.147872	470	54.8604	0.933549	5.77804e-05	9.25346e-05
rs4330246	3	62154996	6.95734e-05	1.14188	0.287069	3.13266	0.0829787	470	69.8969	0.85796	6.95734e-05	0.000111421
rs3129943	6	32338695	0.0020955	0.514807	0.167343	1.67332	0.244681	470	1878.15	2.26388	8.11249e-05	0.000129921
rs521828	6	32291643	0.00220191	-0.491187	0.160437	0.611899	0.271277	470	1888.07	2.41494	8.52446e-05	0.000136518
rs11020407	11	93269468	0.00257401	-0.510017	0.169188	0.600485	0.224468	470	1.23	1.72116	9.96499e-05	0.000159588
rs7045987	9	138200843	0.00280622	0.757392	0.25346	2.13271	0.087234	470	1.23	1.89774	0.00010864	0.000173985
rs7657182	4	174873969	0.000569682	-0.529019	0.153532	0.589182	0.282516	469	41.8714	1.01032	0.000120704	0.000193307
rs3762076	9	138437263	0.00360947	-0.590952	0.203047	0.5538	0.15565	469	20.932	2.11883	0.000139737	0.000223787
rs61281819	8	118777966	0.000516536	1.38259	0.398208	3.98521	0.0446809	470	32.4906	1.08897	0.000142837	0.000228751
rs6989913	8	25239349	0.000423107	1.69244	0.480092	5.4327	0.0361702	470	62.051	0.865622	0.000147421	0.000236094
rs570963	6	32289594	0.00383097	0.516311	0.178546	1.67583	0.205319	470	497.541	2.30031	0.000148312	0.00023752
rs67637146	1	241577057	7.54779e-05	-0.942796	0.238181	0.389537	0.111702	470	41.2173	1.07653	0.000151722	0.000242981
rs9783376	11	111330986	0.000153681	-0.581931	0.153745	0.558818	0.277186	469	100.911	1.11391	0.000153681	0.000246119
rs13416893	2	118542042	0.000498718	-0.63801	0.18326	0.528343	0.185501	469	217.446	1.00185	0.000154147	0.000246865
rs3749795	5	179721522	0.000234646	0.756056	0.205536	2.12986	0.137234	470	1.23	1.19582	0.000156299	0.000250312
rs10847353	12	127955186	0.000163769	-0.540572	0.143418	0.582415	0.442553	470	1.23	1.01536	0.000163769	0.000262275
rs11242352	5	136079775	0.000975169	-0.550952	0.167077	0.576401	0.234043	470	269.24	1.08559	0.000165743	0.000265436
rs116923260	9	115208591	0.00453463	-0.824508	0.290488	0.43845	0.0702128	470	1.23	3.44953	0.000175553	0.000281146
rs3796403	4	6325086	0.00106144	0.57157	0.174594	1.77105	0.212766	470	61.1201	0.909026	0.00017611	0.000282039
rs542305	9	134258779	0.00479489	0.446873	0.158437	1.56342	0.252128	470	85.0872	2.26791	0.000185629	0.000297283
rs58870718	9	115165515	0.00579977	-0.507146	0.183822	0.602212	0.192553	470	45.4181	3.11828	0.000224532	0.000359585
rs35370527	16	77903144	0.000223943	-0.95147	0.257826	0.386173	0.0989362	470	21.2528	0.959013	0.00022758	0.000364466
rs78762474	11	20215687	0.00143356	-0.724748	0.22735	0.484446	0.117021	470	1.23	1.12326	0.000235053	0.000376436
rs71355256	17	259248	0.00035477	1.75964	0.492671	5.81033	0.0308511	470	31.6897	1.3967	0.000236315	0.000378455
rs10763151	10	56610715	0.00184717	0.420364	0.135002	1.52252	0.473404	470	126.519	0.969025	0.000239638	0.000383778
rs57043292	8	3065152	0.000935027	0.689794	0.208436	1.9933	0.135106	470	50.2209	1.02486	0.000250606	0.000401342
rs10901065	9	134386744	0.00670307	0.775315	0.285963	2.17128	0.0680851	470	188.005	2.66632	0.000259502	0.00041559
rs2296949	9	134385436	0.00670307	0.775315	0.285963	2.17128	0.0680851	470	184.662	2.65886	0.000259502	0.00041559
rs1021662	3	192727562	0.00102165	-0.464939	0.141556	0.628174	0.442431	469	161.334	1.32248	0.000278101	0.000445375
rs10030390	4	162232676	0.000113232	-0.7642	0.197962	0.465706	0.16167	467	28.7565	1.01536	0.000281286	0.000450476
rs4646412	1	110283069	0.000623148	-1.19577	0.349505	0.30247	0.056383	470	1.23	0.985291	0.000289494	0.000463621
rs2965411	7	21758191	0.00140894	0.694246	0.21744	2.0022	0.114894	470	1.23	0.794108	0.000298526	0.000478086
rs6973586	7	9033874	0.000122581	-0.544873	0.141861	0.579915	0.467021	470	33.4546	1.01536	0.000304509	0.000487667
rs6888770	5	169740509	0.00238807	1.0909	0.359184	2.97696	0.0489362	470	11.6046	1.47557	0.000309812	0.00049616
rs6851949	4	7393898	0.000314632	-0.523606	0.145327	0.59238	0.454158	469	53.5196	1.09151	0.000314632	0.00050388
rs948159	11	123733108	0.000524039	-0.581351	0.167625	0.559142	0.215352	469	167.123	0.999415	0.000339093	0.000543054
rs12066340	1	210056359	0.00206931	0.561023	0.182145	1.75247	0.192553	470	1.23	1.08557	0.000351707	0.000563254
rs75200471	12	96270621	0.00215265	-0.489157	0.159422	0.613143	0.254797	469	58.1478	1.12376	0.00035296	0.000565261
rs12545322	8	142745213	0.00100694	-0.516314	0.157002	0.596716	0.320896	469	36.308	1.1889	0.000357339	0.000572275
rs12236118	9	95483198	0.000379827	-0.589912	0.165999	0.554376	0.234043	470	1.23	0	0.000379827	0.000608289
rs3129716	6	32657436	0.00296513	-0.756523	0.254608	0.469295	0.0914894	470	2652.01	1.51625	0.000384675	0.000616052
rs4842814	12	92377558	0.00185091	-0.587584	0.188742	0.555668	0.170601	466	1.23	1.01332	0.000386942	0.000619683
rs75544400	15	34437062	0.00111649	-0.607651	0.18643	0.544629	0.17735	468	21.4627	0.87663	0.000396216	0.000634535
rs74482662	19	13392333	0.00145856	0.728298	0.228823	2.07155	0.113636	462	35.0886	1.02655	0.00039703	0.000635839
rs12247922	10	73319089	0.00153529	1.44947	0.457546	4.26087	0.0340426	470	12.6765	0.828151	0.000411489	0.000658995
rs10088378	8	3265590	0.00159311	0.445712	0.141175	1.5616	0.45	470	248.484	1.02486	0.000426985	0.000683811
rs7301519	12	96280624	0.00266412	-0.481218	0.16019	0.61803	0.255319	470	56.8094	1.12376	0.000436822	0.000699566
rs75143514	12	96281291	0.00266412	-0.481218	0.16019	0.61803	0.255319	470	56.5761	1.12376	0.000436822	0.000699566

### Sheet: Supplementary Table S4
Supplementary Table 4. GWAS and KGWAS statistics for SNPs mapped to the CSMD1, TLE1 and SMCO4 genes prioritized by KGWAS-informed MAGMA analysis. The table summarizes variants mapped to the CSMD1, TLE1 and SMCO4 genes which were among the top genes prioritized by MAGMA after aggregation of KGWAS SNP level scores. GWAS_P denotes the original SNP level p-values from the logistic regression GWAS. KG…
ID	#CHROM	POS	GWAS_P	BETA	SE	OR	MAF	N	ld_score	pred	P_weighted	KGWAS_P	mapped_gene_symbol	mapped_gene_id	gene_start	gene_stop	region_type
rs57043292	8	3065152	0.000935027	0.689794	0.208436	1.9933	0.135106	470	50.2209	1.02486	0.000250606	0.000401342	CSMD1	64478	2792875	4852328	gene_body
rs10088378	8	3265590	0.00159311	0.445712	0.141175	1.5616	0.45	470	248.484	1.02486	0.000426985	0.000683811	CSMD1	64478	2792875	4852328	gene_body
rs1383950	8	3587622	0.00209706	-1.1729	0.38129	0.309469	0.0446809	470	16.8824	1.02486	0.000562053	0.000900122	CSMD1	64478	2792875	4852328	gene_body
rs17079568	8	3050110	0.0105709	-0.621851	0.243236	0.53695	0.0978723	470	32.0267	1.02486	0.00283321	0.00453735	CSMD1	64478	2792875	4852328	gene_body
rs270089	8	3275113	0.0260452	0.427966	0.192298	1.53413	0.151064	470	138.163	1.02486	0.00698061	0.0111794	CSMD1	64478	2792875	4852328	gene_body
rs4875349	8	4328106	0.0279114	-0.310632	0.141291	0.732983	0.489362	470	52.9581	1.02486	0.0074808	0.0119804	CSMD1	64478	2792875	4852328	gene_body
rs17347502	8	4631249	0.0196045	-0.348444	0.149301	0.705786	0.351064	470	1.23	0.953524	0.0126856	0.0203159	CSMD1	64478	2792875	4852328	gene_body
rs79270680	8	4262498	0.0495253	0.48041	0.244603	1.61674	0.087234	470	24.7805	1.02486	0.0132737	0.0212578	CSMD1	64478	2792875	4852328	gene_body
rs77594284	8	3301452	0.0665821	0.401321	0.218765	1.4938	0.11383	470	164.975	1.02486	0.0178453	0.028579	CSMD1	64478	2792875	4852328	gene_body
rs10097677	8	3067215	0.067692	-0.471013	0.2578	0.624369	0.0840426	470	21.3876	1.02486	0.0181428	0.0290555	CSMD1	64478	2792875	4852328	gene_body
rs17068893	8	3947046	0.0726652	-0.320091	0.178331	0.726083	0.190832	469	102.394	1.02486	0.0194757	0.0311901	CSMD1	64478	2792875	4852328	gene_body
rs17394506	8	3324801	0.0777152	0.35787	0.202862	1.43028	0.143617	470	1.23	1.02486	0.0208292	0.0333577	CSMD1	64478	2792875	4852328	gene_body
rs10105613	8	3362851	0.0889813	-0.280131	0.164706	0.755685	0.211087	469	61.3634	1.02486	0.0238487	0.0381935	CSMD1	64478	2792875	4852328	gene_body
rs2930355	8	3711034	0.0916888	0.255078	0.151242	1.29056	0.314894	470	72.9065	1.02486	0.0245744	0.0393556	CSMD1	64478	2792875	4852328	gene_body
rs11778646	8	3360340	0.0967198	-0.32385	0.194976	0.723359	0.154255	470	1.23	1.02486	0.0259228	0.0415151	CSMD1	64478	2792875	4852328	gene_body
rs17066560	8	3460162	0.0281671	-0.388959	0.177206	0.677762	0.182796	465	126.006	1.04596	0.0281671	0.0451092	CSMD1	64478	2792875	4852328	gene_body
rs76332192	8	2958945	0.113299	-0.380188	0.240088	0.683733	0.08742	469	1.23	1.02486	0.0303663	0.0486314	CSMD1	64478	2792875	4852328	gene_body
rs13282773	8	3879079	0.0304384	-0.524682	0.242422	0.591743	0.08742	469	27.7439	1.06188	0.0304384	0.0487468	CSMD1	64478	2792875	4852328	gene_body
rs78785121	8	3318173	0.115788	0.334457	0.212664	1.39718	0.123404	470	165.987	1.02486	0.0310333	0.0496995	CSMD1	64478	2792875	4852328	gene_body
rs9792338	8	3495938	0.119114	0.355389	0.228032	1.42674	0.109574	470	90.0318	1.02486	0.0319248	0.0511272	CSMD1	64478	2792875	4852328	gene_body
rs2042527	8	3925905	0.120074	0.231822	0.149134	1.2609	0.295745	470	31.4202	1.02486	0.0321822	0.0515395	CSMD1	64478	2792875	4852328	gene_body
rs6558756	8	3153093	0.124732	-0.231807	0.150994	0.793099	0.27766	470	104.777	1.02486	0.0334306	0.0535387	CSMD1	64478	2792875	4852328	gene_body
rs4875102	8	4284692	0.136499	0.217084	0.145797	1.24245	0.365957	470	54.7991	1.02486	0.0365845	0.0585897	CSMD1	64478	2792875	4852328	gene_body
rs78446409	8	4307509	0.137692	-0.358363	0.241413	0.69882	0.0904255	470	14.0759	1.02486	0.0369042	0.0591017	CSMD1	64478	2792875	4852328	gene_body
rs17066326	8	3384436	0.152591	-0.360518	0.252033	0.697315	0.0797872	470	61.731	1.02486	0.0408972	0.0654965	CSMD1	64478	2792875	4852328	gene_body
rs7819976	8	3093985	0.1561	0.209166	0.147475	1.23265	0.315565	469	126.071	1.02486	0.0418379	0.067003	CSMD1	64478	2792875	4852328	gene_body
rs62479547	8	4237370	0.171179	0.201965	0.147589	1.22381	0.318085	470	88.8834	1.02486	0.0458793	0.0734752	CSMD1	64478	2792875	4852328	gene_body
rs1482207	8	3503182	0.180549	-0.212683	0.158829	0.808412	0.252688	465	71.0568	1.02486	0.0483907	0.0774971	CSMD1	64478	2792875	4852328	gene_body
rs1526335	8	4412051	0.0770027	-0.289654	0.163799	0.748523	0.271855	469	35.8506	0.953524	0.0498265	0.0797967	CSMD1	64478	2792875	4852328	gene_body
rs9650506	8	3140821	0.0501328	-0.274496	0.140133	0.759955	0.464819	469	100.94	1.04596	0.0501328	0.0802872	CSMD1	64478	2792875	4852328	gene_body
rs74356760	8	2960289	0.0510687	-0.473724	0.242823	0.622679	0.0861702	470	1.23	1.06188	0.0510687	0.081786	CSMD1	64478	2792875	4852328	gene_body
rs583087	8	2795835	0.0209338	-0.732505	0.317215	0.480704	0.0553191	470	54.3773	1.01536	0.0520025	0.0832815	CSMD1	64478	2792875	4852328	gene_body
rs12678974	8	3304180	0.196654	-0.28571	0.221285	0.75148	0.109574	470	1.23	1.02486	0.0527072	0.08441	CSMD1	64478	2792875	4852328	gene_body
rs677637	8	2801788	0.198756	0.26075	0.202902	1.2979	0.129787	470	1.23	1.02486	0.0532706	0.0853122	CSMD1	64478	2792875	4852328	gene_body
rs11786876	8	3542064	0.201888	-0.472549	0.370281	0.623411	0.0405983	468	26.0047	1.02486	0.0541099	0.0866565	CSMD1	64478	2792875	4852328	gene_body
rs812941	8	4131490	0.203191	-0.237978	0.187014	0.78822	0.153191	470	45.4425	1.02486	0.0544591	0.0872157	CSMD1	64478	2792875	4852328	gene_body
rs17413882	8	4204310	0.205821	-0.232129	0.183481	0.792844	0.17484	469	76.2014	1.02486	0.055164	0.0883445	CSMD1	64478	2792875	4852328	gene_body
rs6558843	8	3921924	0.211961	0.193764	0.155236	1.21381	0.255319	470	76.2131	1.02486	0.0568097	0.0909801	CSMD1	64478	2792875	4852328	gene_body
rs11786902	8	4401124	0.0899599	0.254385	0.150026	1.28967	0.309574	470	73.2577	0.953524	0.0582109	0.0932241	CSMD1	64478	2792875	4852328	gene_body
rs17079549	8	3033456	0.22352	0.393808	0.32353	1.48262	0.0501066	469	15.0033	1.02486	0.0599077	0.0959416	CSMD1	64478	2792875	4852328	gene_body
rs67198077	8	4248963	0.233157	0.22959	0.192566	1.25808	0.153191	470	34.2733	1.02486	0.0624906	0.100078	CSMD1	64478	2792875	4852328	gene_body
rs2584220	8	3184397	0.247277	-0.193794	0.167499	0.823827	0.21855	469	157.346	1.02486	0.0662752	0.106139	CSMD1	64478	2792875	4852328	gene_body
rs2617103	8	4464244	0.103509	0.343078	0.210726	1.40928	0.128723	470	28.3689	0.953524	0.0669782	0.107265	CSMD1	64478	2792875	4852328	gene_body
rs17070217	8	4275539	0.250535	0.394934	0.343704	1.48429	0.0414894	470	1.23	1.02486	0.0671482	0.107537	CSMD1	64478	2792875	4852328	gene_body
rs78803280	8	3811369	0.250889	0.278356	0.24243	1.32096	0.0861702	470	26.1947	1.02486	0.067243	0.107689	CSMD1	64478	2792875	4852328	gene_body
rs75519773	8	4579671	0.105504	0.474077	0.292868	1.60653	0.0638298	470	121.114	0.953524	0.068269	0.109332	CSMD1	64478	2792875	4852328	gene_body
rs4876056	8	2820043	0.264438	0.304177	0.272569	1.35551	0.0744681	470	43.8675	1.02486	0.0708745	0.113505	CSMD1	64478	2792875	4852328	gene_body
rs17066202	8	3322285	0.27221	-0.223501	0.203555	0.799714	0.141489	470	1.23	1.02486	0.0729576	0.116841	CSMD1	64478	2792875	4852328	gene_body
rs7013771	8	3859012	0.275289	-0.214729	0.196825	0.80676	0.143617	470	82.0748	1.02486	0.0737829	0.118162	CSMD1	64478	2792875	4852328	gene_body
rs1583130	8	4227483	0.277639	-0.155936	0.143636	0.855614	0.364894	470	1.23	1.02486	0.0744126	0.119171	CSMD1	64478	2792875	4852328	gene_body
rs900225	8	3517516	0.283324	-0.299945	0.27957	0.740859	0.0638298	470	1.23	1.02486	0.0759363	0.121611	CSMD1	64478	2792875	4852328	gene_body
rs73508619	8	4217100	0.31508	0.321458	0.319979	1.37914	0.0489362	470	1.23	1.02486	0.0844474	0.135242	CSMD1	64478	2792875	4852328	gene_body
rs3891533	8	3980781	0.326552	0.180549	0.18403	1.19787	0.173774	469	142.176	1.02486	0.0875223	0.140166	CSMD1	64478	2792875	4852328	gene_body
rs1154037	8	4270228	0.333279	0.3648	0.377043	1.44023	0.0340426	470	1.23	1.02486	0.0893253	0.143053	CSMD1	64478	2792875	4852328	gene_body
rs637954	8	2808265	0.335157	0.210204	0.218104	1.23393	0.117021	470	75.8152	1.02486	0.0898287	0.14386	CSMD1	64478	2792875	4852328	gene_body
rs61063808	8	3733079	0.336493	-0.304988	0.317327	0.737132	0.0521277	470	53.2358	1.02486	0.0901867	0.144433	CSMD1	64478	2792875	4852328	gene_body
rs1714746	8	4105147	0.336818	0.132314	0.137759	1.14147	0.402985	469	1.23	1.02486	0.0902739	0.144573	CSMD1	64478	2792875	4852328	gene_body
rs7007873	8	4553314	0.14312	-0.485685	0.33169	0.615276	0.0489362	470	116.389	0.953524	0.0926094	0.148313	CSMD1	64478	2792875	4852328	gene_body
rs1676945	8	4606409	0.144462	-0.360047	0.246713	0.697644	0.0914894	470	81.1659	0.953524	0.0934776	0.149703	CSMD1	64478	2792875	4852328	gene_body
rs2975359	8	3728020	0.349973	0.136563	0.146113	1.14633	0.328723	470	132.526	1.02486	0.0937995	0.150219	CSMD1	64478	2792875	4852328	gene_body
rs73187206	8	3575452	0.350051	0.161257	0.172561	1.17499	0.184043	470	68.1361	1.02486	0.0938204	0.150252	CSMD1	64478	2792875	4852328	gene_body
rs1564571	8	3432105	0.0378159	0.327527	0.157704	1.38753	0.239362	470	143.807	1.01536	0.0939402	0.150444	CSMD1	64478	2792875	4852328	gene_body
rs9314494	8	3350062	0.376543	-0.260927	0.295072	0.770337	0.0618337	469	118.716	1.02486	0.100921	0.161624	CSMD1	64478	2792875	4852328	gene_body
rs74806075	8	4027504	0.377421	0.241459	0.273559	1.27311	0.0682303	469	1.23	1.02486	0.101156	0.162	CSMD1	64478	2792875	4852328	gene_body
rs2406358	8	3002967	0.381358	0.156277	0.178521	1.16915	0.197872	470	1.23	1.02486	0.102211	0.163691	CSMD1	64478	2792875	4852328	gene_body
rs12680010	8	3510361	0.384386	0.130486	0.15001	1.13938	0.319149	470	52.4562	1.02486	0.103023	0.16499	CSMD1	64478	2792875	4852328	gene_body
rs2552109	8	3925805	0.389276	-0.138563	0.160945	0.870609	0.232979	470	36.8687	1.02486	0.104334	0.167089	CSMD1	64478	2792875	4852328	gene_body
rs4875090	8	3030793	0.403665	0.117557	0.14077	1.12475	0.42234	470	34.5808	1.02486	0.10819	0.173265	CSMD1	64478	2792875	4852328	gene_body
rs17079689	8	3103788	0.404555	0.159401	0.19124	1.17281	0.15	470	61.8886	1.02486	0.108429	0.173647	CSMD1	64478	2792875	4852328	gene_body
rs4487801	8	3357202	0.408983	-0.112103	0.13577	0.893952	0.5	470	1.23	1.02486	0.109615	0.175548	CSMD1	64478	2792875	4852328	gene_body
rs10503199	8	3161036	0.412712	0.176249	0.215166	1.19273	0.109574	470	112.811	1.02486	0.110615	0.177148	CSMD1	64478	2792875	4852328	gene_body
rs78761957	8	3725546	0.422317	-0.193931	0.241686	0.823715	0.0884861	469	12.0341	1.02486	0.113189	0.181271	CSMD1	64478	2792875	4852328	gene_body
rs17071555	8	4675997	0.17856	0.205969	0.153113	1.22871	0.268657	469	129.723	0.953524	0.115542	0.185038	CSMD1	64478	2792875	4852328	gene_body
rs4875730	8	3385757	0.443935	-0.112803	0.147346	0.893327	0.281915	470	66.8936	1.02486	0.118983	0.19055	CSMD1	64478	2792875	4852328	gene_body
rs11990010	8	4211747	0.446194	0.166613	0.218717	1.1813	0.11383	470	72.2495	1.02486	0.119589	0.19152	CSMD1	64478	2792875	4852328	gene_body
rs1700106	8	4101492	0.446333	0.101178	0.132859	1.10647	0.484009	469	67.1513	1.02486	0.119626	0.191579	CSMD1	64478	2792875	4852328	gene_body
rs10107472	8	4190874	0.452527	-0.112534	0.149804	0.893567	0.282979	470	1.23	1.02486	0.121286	0.194238	CSMD1	64478	2792875	4852328	gene_body
rs7843255	8	4531835	0.188906	-0.437898	0.3333	0.645392	0.0478723	470	118.341	0.953524	0.122236	0.19576	CSMD1	64478	2792875	4852328	gene_body
rs17066354	8	3399578	0.466509	0.147289	0.202273	1.15869	0.115632	467	60.2685	1.02486	0.125033	0.20024	CSMD1	64478	2792875	4852328	gene_body
rs17069985	8	4204987	0.470716	0.143502	0.198945	1.15431	0.13617	470	71.0631	1.02486	0.126161	0.202045	CSMD1	64478	2792875	4852328	gene_body
rs12674959	8	4678344	0.196962	0.223232	0.173014	1.25011	0.193617	470	128.49	0.953524	0.127449	0.204108	CSMD1	64478	2792875	4852328	gene_body
rs17070309	8	4299883	0.478634	-0.123531	0.174355	0.883795	0.190426	470	46.5604	1.02486	0.128283	0.205444	CSMD1	64478	2792875	4852328	gene_body
rs17069139	8	4011688	0.483705	-0.144369	0.206136	0.865569	0.12234	470	68.1778	1.02486	0.129642	0.207621	CSMD1	64478	2792875	4852328	gene_body
rs1394489	8	4156763	0.484259	-0.10115	0.14461	0.903797	0.309574	470	60.2759	1.02486	0.129791	0.207858	CSMD1	64478	2792875	4852328	gene_body
rs4364652	8	3590543	0.518738	0.165072	0.25581	1.17948	0.0884861	469	112.656	1.02486	0.139032	0.222658	CSMD1	64478	2792875	4852328	gene_body
rs1871816	8	3666456	0.520866	-0.110401	0.171961	0.895475	0.170576	469	29.2637	1.02486	0.139602	0.223572	CSMD1	64478	2792875	4852328	gene_body
rs17320990	8	3200119	0.540098	-0.190108	0.310296	0.82687	0.054371	469	1.23	1.02486	0.144757	0.231826	CSMD1	64478	2792875	4852328	gene_body
rs78586664	8	4275415	0.564641	0.132375	0.229833	1.14154	0.0989362	470	16.9833	1.02486	0.151335	0.242361	CSMD1	64478	2792875	4852328	gene_body
rs77422263	8	3153664	0.578848	-0.170517	0.3072	0.843229	0.0517241	464	108.585	1.02486	0.155142	0.248459	CSMD1	64478	2792875	4852328	gene_body
rs10094093	8	4505914	0.241541	0.165624	0.141421	1.18013	0.383298	467	76.9912	0.953524	0.156295	0.250306	CSMD1	64478	2792875	4852328	gene_body
rs75308159	8	4236083	0.586478	0.179247	0.329531	1.19632	0.0457447	470	1.23	1.02486	0.157188	0.251734	CSMD1	64478	2792875	4852328	gene_body
rs17066733	8	3504117	0.598296	-0.201077	0.381657	0.817849	0.0340426	470	33.0004	1.02486	0.160355	0.256807	CSMD1	64478	2792875	4852328	gene_body
rs13270475	8	3977013	0.61804	0.0903991	0.181295	1.09461	0.164894	470	158.967	1.02486	0.165647	0.265282	CSMD1	64478	2792875	4852328	gene_body
rs259867	8	3074912	0.618605	0.0819913	0.164698	1.08545	0.24307	469	58.3957	1.02486	0.165798	0.265524	CSMD1	64478	2792875	4852328	gene_body
rs17397928	8	3532882	0.623109	0.202355	0.411752	1.22428	0.0297872	470	58.0058	1.02486	0.167005	0.267457	CSMD1	64478	2792875	4852328	gene_body
rs11778669	8	3488044	0.625994	0.0887128	0.182022	1.09277	0.167021	470	69.0631	1.02486	0.167779	0.268696	CSMD1	64478	2792875	4852328	gene_body
rs259853	8	3033528	0.632543	0.0969586	0.202778	1.10181	0.124468	470	36.6897	1.02486	0.169534	0.271507	CSMD1	64478	2792875	4852328	gene_body
rs17070226	8	4276379	0.644741	0.109284	0.237018	1.11548	0.0946809	470	33.6551	1.02486	0.172803	0.276743	CSMD1	64478	2792875	4852328	gene_body
rs1979916	8	4151910	0.668159	-0.149307	0.348298	0.861305	0.0414894	470	53.4145	1.02486	0.17908	0.286794	CSMD1	64478	2792875	4852328	gene_body
rs76091103	8	4275882	0.668835	-0.0825497	0.192987	0.920766	0.154255	470	8.4806	1.02486	0.179261	0.287084	CSMD1	64478	2792875	4852328	gene_body
rs2554509	8	3811284	0.67109	0.0630466	0.148466	1.06508	0.248401	469	85.1848	1.02486	0.179865	0.288052	CSMD1	64478	2792875	4852328	gene_body
rs17079553	8	3035669	0.671575	-0.0949085	0.223847	0.909456	0.0968085	470	34.5548	1.02486	0.179995	0.28826	CSMD1	64478	2792875	4852328	gene_body
rs1714717	8	4073265	0.677817	0.0609197	0.146638	1.06281	0.317308	468	1.23	1.02486	0.181668	0.29094	CSMD1	64478	2792875	4852328	gene_body
rs1673243	8	4618380	0.289882	0.182667	0.172591	1.20041	0.18617	470	78.5639	0.953524	0.187576	0.3004	CSMD1	64478	2792875	4852328	gene_body
rs74987287	8	4626694	0.300377	-0.281379	0.2717	0.754742	0.0670213	470	1.23	0.953524	0.194367	0.311276	CSMD1	64478	2792875	4852328	gene_body
rs17069257	8	4043515	0.728868	-0.0515027	0.14858	0.949801	0.330128	468	118.799	1.02486	0.195351	0.312852	CSMD1	64478	2792875	4852328	gene_body
rs2623630	8	3518993	0.742804	0.0449571	0.137005	1.04598	0.405319	470	97.6748	1.02486	0.199086	0.318834	CSMD1	64478	2792875	4852328	gene_body
rs666276	8	2832449	0.752656	0.0547706	0.173798	1.0563	0.180171	469	65.1004	1.02486	0.201726	0.323063	CSMD1	64478	2792875	4852328	gene_body
rs4875310	8	4103130	0.755175	-0.0412527	0.132295	0.959587	0.470213	470	76.5551	1.02486	0.202401	0.324144	CSMD1	64478	2792875	4852328	gene_body
rs6991091	8	4352083	0.762437	0.0441093	0.145921	1.0451	0.373134	469	49.0214	1.02486	0.204348	0.327261	CSMD1	64478	2792875	4852328	gene_body
rs10503253	8	4180844	0.762665	0.0473782	0.156891	1.04852	0.247872	470	102.166	1.02486	0.204409	0.327359	CSMD1	64478	2792875	4852328	gene_body
rs56191260	8	4216248	0.766256	0.0826317	0.277963	1.08614	0.0628998	469	45.5229	1.02486	0.205371	0.3289	CSMD1	64478	2792875	4852328	gene_body
rs10089936	8	2901470	0.767355	-0.0420514	0.142144	0.95882	0.342553	470	97.6547	1.02486	0.205666	0.329372	CSMD1	64478	2792875	4852328	gene_body
rs73658208	8	3555947	0.816268	-0.0655254	0.282014	0.936575	0.0585106	470	1.23	1.02486	0.218776	0.350367	CSMD1	64478	2792875	4852328	gene_body
rs10503256	8	4214179	0.819363	-0.0311986	0.136618	0.969283	0.415957	470	97.8016	1.02486	0.219605	0.351696	CSMD1	64478	2792875	4852328	gene_body
rs13261262	8	3533558	0.822013	0.0308782	0.137263	1.03136	0.424468	470	160.417	1.02486	0.220316	0.352833	CSMD1	64478	2792875	4852328	gene_body
rs12679350	8	3838152	0.86588	0.0598337	0.354269	1.06166	0.0393617	470	42.6653	1.02486	0.232073	0.371662	CSMD1	64478	2792875	4852328	gene_body
rs7837956	8	4264539	0.871121	-0.0274293	0.169071	0.972943	0.215957	470	56.3798	1.02486	0.233477	0.373911	CSMD1	64478	2792875	4852328	gene_body
rs2627525	8	3797879	0.875754	-0.0236655	0.151358	0.976612	0.267591	469	55.4428	1.02486	0.234719	0.3759	CSMD1	64478	2792875	4852328	gene_body
rs7813880	8	3511692	0.879699	-0.0230276	0.152147	0.977236	0.274468	470	1.23	1.02486	0.235776	0.377593	CSMD1	64478	2792875	4852328	gene_body
rs13249456	8	2909351	0.882867	-0.019724	0.133872	0.980469	0.453191	470	141.052	1.02486	0.236626	0.378953	CSMD1	64478	2792875	4852328	gene_body
rs76533076	8	4150615	0.890209	-0.0506879	0.3672	0.950575	0.0351812	469	45.0709	1.02486	0.238593	0.382105	CSMD1	64478	2792875	4852328	gene_body
rs6558870	8	4216462	0.90446	0.0325358	0.271067	1.03307	0.0726496	468	40.2978	1.02486	0.242413	0.388222	CSMD1	64478	2792875	4852328	gene_body
rs117697740	8	4610294	0.381556	-0.243972	0.278815	0.783509	0.0618337	469	94.2907	0.953524	0.246896	0.395401	CSMD1	64478	2792875	4852328	gene_body
rs12541333	8	3089581	0.931652	-0.0135192	0.157629	0.986572	0.251606	467	82.9834	1.02486	0.249701	0.399893	CSMD1	64478	2792875	4852328	gene_body
rs13250016	8	3476648	0.975603	-0.00443545	0.145033	0.995574	0.418977	469	185.375	1.02486	0.26148	0.418758	CSMD1	64478	2792875	4852328	gene_body
rs13253222	8	4762765	0.471935	-0.104268	0.14495	0.900984	0.384043	470	36.736	0.953524	0.305378	0.489059	CSMD1	64478	2792875	4852328	gene_body
rs78265491	8	4476082	0.477598	0.211475	0.29778	1.2355	0.0521277	470	20.8712	0.953524	0.309042	0.494928	CSMD1	64478	2792875	4852328	gene_body
rs1700113	8	4096261	0.327669	0.143521	0.146627	1.15433	0.319829	469	79.827	1.04596	0.327669	0.524758	CSMD1	64478	2792875	4852328	gene_body
rs2466732	8	4436656	0.518971	0.091269	0.141517	1.09556	0.410638	470	64.2026	0.953524	0.335813	0.537801	CSMD1	64478	2792875	4852328	gene_body
rs2617004	8	4493979	0.530117	-0.103047	0.164132	0.902085	0.238806	469	44.9838	0.953524	0.343026	0.549352	CSMD1	64478	2792875	4852328	gene_body
rs4875365	8	4453655	0.595908	0.0770857	0.145364	1.08013	0.385928	469	64.0185	0.953524	0.385598	0.617531	CSMD1	64478	2792875	4852328	gene_body
rs17071435	8	4664285	0.658415	0.0735633	0.166394	1.07634	0.212154	469	139.067	0.953524	0.426044	0.682306	CSMD1	64478	2792875	4852328	gene_body
rs10503264	8	4372185	0.672595	-0.0606564	0.143535	0.941147	0.321962	469	50.4127	0.953524	0.43522	0.697	CSMD1	64478	2792875	4852328	gene_body
rs13274629	8	4811010	0.677074	-0.0682925	0.163984	0.933987	0.215203	467	1.23	0.953524	0.438118	0.701641	CSMD1	64478	2792875	4852328	gene_body
rs73504887	8	4475243	0.762671	-0.0645256	0.213678	0.937512	0.11383	470	25.371	0.953524	0.493506	0.790344	CSMD1	64478	2792875	4852328	gene_body
rs2688353	8	3829247	0.506437	-0.14037	0.211275	0.869037	0.120213	470	114.884	1.01536	0.506437	0.811054	CSMD1	64478	2792875	4852328	gene_body
rs17069576	8	4078257	0.522778	-0.19744	0.308949	0.82083	0.0522388	469	70.9687	1.04596	0.522778	0.837223	CSMD1	64478	2792875	4852328	gene_body
rs1457182	8	4649142	0.82744	0.0785777	0.360471	1.08175	0.0361702	470	29.0732	0.953524	0.535416	0.857463	CSMD1	64478	2792875	4852328	gene_body
rs1154099	8	4360644	0.841947	0.0272082	0.136448	1.02758	0.455224	469	63.0038	0.953524	0.544803	0.872497	CSMD1	64478	2792875	4852328	gene_body
rs259858	8	3037787	0.546937	-0.121616	0.2019	0.885489	0.126596	470	29.8778	1.06188	0.546937	0.875914	CSMD1	64478	2792875	4852328	gene_body
rs9657371	8	4782658	0.591702	0.0987999	0.184201	1.10385	0.174468	470	221.588	0.867516	0.591702	0.947605	CSMD1	64478	2792875	4852328	gene_body
rs1870616	8	2946196	0.618191	-0.0736647	0.147798	0.928983	0.282516	469	71.6172	0.803938	0.618191	0.990026	CSMD1	64478	2792875	4852328	gene_body
rs592319	8	2878632	0.369352	0.126498	0.140915	1.13485	0.302128	470	85.0994	0.803938	0.68942	1	CSMD1	64478	2792875	4852328	gene_body
rs6558702	8	2909992	0.37785	-0.181847	0.206207	0.833729	0.123404	470	91.8356	0.803938	0.705281	1	CSMD1	64478	2792875	4852328	gene_body
rs76346084	8	2867928	0.720336	0.0853985	0.238536	1.08915	0.0957447	470	1.23	0.803938	0.720336	1	CSMD1	64478	2792875	4852328	gene_body
rs12115147	8	2875024	0.768746	0.0703555	0.239292	1.07289	0.0946809	470	1.23	0.803938	0.768746	1	CSMD1	64478	2792875	4852328	gene_body
rs17079078	8	2876834	0.768746	0.0703555	0.239292	1.07289	0.0946809	470	109.278	0.803938	0.768746	1	CSMD1	64478	2792875	4852328	gene_body
rs1714821	8	4084879	0.842354	-0.0266062	0.133778	0.973745	0.497872	470	86.3649	1.04596	0.842354	1	CSMD1	64478	2792875	4852328	gene_body
rs4270991	8	3686944	0.874902	-0.0219916	0.139687	0.978248	0.382979	470	94.9443	1.06188	0.874902	1	CSMD1	64478	2792875	4852328	gene_body
rs17069674	8	4094027	0.902419	0.0395649	0.3227	1.04036	0.0468085	470	72.3688	1.04596	0.902419	1	CSMD1	64478	2792875	4852328	gene_body
rs11993465	8	4496324	0.907059	0.0255001	0.218418	1.02583	0.12234	470	61.1723	1.04521	0.907059	1	CSMD1	64478	2792875	4852328	gene_body
rs10091895	8	3391361	0.915154	-0.015191	0.142584	0.984924	0.345416	469	52.4765	1.04596	0.915154	1	CSMD1	64478	2792875	4852328	gene_body
rs2068242	8	4075514	0.934806	0.0161947	0.197978	1.01633	0.130388	464	24.6674	1.04596	0.934806	1	CSMD1	64478	2792875	4852328	gene_body
rs12115171	8	4822461	0.984544	0.00420599	0.217116	1.00421	0.115957	470	45.3891	0.953524	0.637075	1	CSMD1	64478	2792875	4852328	gene_body
rs75277683	8	4597732	0.985306	0.00720984	0.391482	1.00724	0.0341151	469	25.854	0.953524	0.637568	1	CSMD1	64478	2792875	4852328	gene_body
rs7829049	8	4767236	0.98862	-0.00246698	0.172967	0.997536	0.195513	468	75.9569	0.953524	0.639712	1	CSMD1	64478	2792875	4852328	gene_body
rs11601368	11	93269472	0.000369239	-0.809396	0.227285	0.445127	0.114894	470	121.601	1.75704	1.42947e-05	2.28928e-05	SMCO4	56935	93211638	93276546	gene_body
rs11020407	11	93269468	0.00257401	-0.510017	0.169188	0.600485	0.224468	470	1.23	1.72116	9.96499e-05	0.000159588	SMCO4	56935	93211638	93276546	gene_body
rs2198797	11	93259778	0.188648	0.307497	0.233911	1.36002	0.101279	469	145.045	1.71253	0.00730329	0.0116961	SMCO4	56935	93211638	93276546	gene_body
rs815843	9	84241308	0.0137787	0.801691	0.325496	2.22931	0.0510638	470	14.7137	2.99982	0.000533429	0.000854281	TLE1	7088	84198598	84303596	gene_body
rs7865343	9	84228593	0.0292998	0.309826	0.142159	1.36319	0.426596	470	16.7403	4.99947	0.00113431	0.00181658	TLE1	7088	84198598	84303596	gene_body
rs12379295	9	84245004	0.0364249	-0.604435	0.288906	0.546383	0.062766	470	15.7456	2.99982	0.00141015	0.00225834	TLE1	7088	84198598	84303596	gene_body
rs60259878	9	84210050	0.0810145	-0.408921	0.234361	0.664367	0.0989362	470	29.7045	3.04354	0.00313639	0.00502289	TLE1	7088	84198598	84303596	gene_body
rs10867778	9	84222230	0.152346	0.210185	0.146849	1.23391	0.330851	470	16.9978	2.99982	0.00589793	0.00944547	TLE1	7088	84198598	84303596	gene_body
